# Performance characteristics of highly automated HSV-1 and HSV-2 IgG testing

**DOI:** 10.1101/2024.02.15.24302848

**Authors:** Katharine H. D. Crawford, Stacy Selke, Gregory Pepper, Erin Goecker, Aniela Sobel, Anna Wald, Christine Johnston, Alexander L. Greninger

## Abstract

Herpes simplex virus (HSV) infections are one of the most common and stigmatized infections of humankind, affecting more than 4 billion people around the world and more than 100 million Americans. Yet most people do not know their infection status and antibody testing is not recommended, partly due to poor test performance. Here, we compared the test performance of the Roche Elecsys HSV-1 IgG and HSV-2 IgG, DiaSorin LIAISON HSV-1/2 IgG, and Bio-Rad BioPlex 2200 HSV-1 & HSV-2 IgG assays with the gold-standard HSV western blot in 1994 persons, including 1017 persons with PCR or culture-confirmed HSV-1 and/or HSV-2 infection. Across all samples, the Bio-Rad and Roche assays had similar performance metrics with low sensitivity (<85%), but high specificity (>97%) for detecting HSV-1 IgG and both high sensitivity (>97%) and high specificity (>98%) for detecting HSV-2 IgG. The DiaSorin assay had a higher sensitivity (92.1%) but much lower specificity (88.7%) for detecting HSV-1 IgG and comparatively poor sensitivity (94.5%) and specificity (94.2%) for detecting HSV-2 IgG. The DiaSorin assay performed poorly at low-positive index values with 60.9% of DiaSorin HSV-1 results and 20.8% of DiaSorin HSV-2 results with positive index values <3.0 yielding false positive results. Based on an estimated HSV-2 seroprevalence of 12% in the United States, positive predictive values for HSV-2 IgG were 96.1% for Roche, 87.4% for Bio-Rad, and 69.0% for DiaSorin, meaning nearly 1 of every 3 positive DiaSorin HSV-2 IgG results would be falsely positive. Further development in HSV antibody diagnostics is needed to provide appropriate patient care.
