## Supplemental Tables 1-3 for "Performance characteristics of highly automated HSV-1 and HSV-2 IgG testing"

### Sheet: Table S1
Table S1: Sensitivity and specificity of the VRC cohort when limiting to only samples positive for either HSV-1 IgG or HSV-2 IgG by WB. All of these samples had viral testing confirming the respective viral infection.
		HSV-1 IgG								HSV-2 IgG
		Bio-Rad			DiaSorin			Roche		Bio-Rad			DiaSorin			Roche
		n=686			n=695			n=686		n=686			n=695			n=682
		Pos	Neg	Eqv	Pos	Neg	Eqv	Pos	Neg	Pos	Neg	Eqv	Pos	Neg	Eqv	Pos	Neg
Western	Pos	104	25	2	115	16	0	91	40	550	3	2	553	7	4	544	7
Blot	Neg	15	538	2	74	486	4	8	547	7	124	0	9	119	3	2	129
Sensitivity		0.806			0.878			0.695		0.995			0.988			0.987
(95% CI)		(72.7-87.0%)			(80.9-92.9%)			(60.8-77.2%)		(98.4-99.9%)			(97.4-99.5%)			(97.4-99.5%)
Specificity		0.973			0.868			0.986		0.947			0.93			0.985
(95% CI)		(95.6-98.5%)			(83.7-89.5%)			(97.2-99.4%)		(89.3-97.8%)			(87.1-96.7%)			(94.6-99.8%)

### Sheet: Table S2
Table S2: Sensitivity and specificity of the VRC cohort for samples collected prior to 2000 and those collected after 2000. For each assay, sensitivities and specificities for the two groups were compared with a two-sample z test. The only significant difference between the two groups was the increase in specificity for the Bio-Rad HSV-1 IgG assay with the post-2000 samples (p-value=0.02).
			HSV-1 IgG			HSV-2 IgG
			Bio-Rad	DiaSorin	Roche	Bio-Rad	DiaSorin	Roche
Pre-2000 n=555	Sensitivity		0.807	0.898	0.761	0.988	0.974	0.986
	(95% CI)		(74.6-85.9%)	(84.8-93.6%)	(69.7-81.8%)	(97.4-99.6%)	(95.6-98.6%)	(97.1-99.4%)
	Specificity		0.959	0.875	97.6	0.932	0.907	0.977
	(95% CI)		(93.2-97.7%)	(83.5-90.8%)	(95.4-99.0%)	(81.3-98.6%)	(77.9-97.4%)	(88.0-99.9%)
Post-2000 n=462	Sensitivity		0.806	0.9	0.767	1	0.992	0.986
	(95% CI)		(75.0-85.4%)	(85.4-93.5%)	(70.8-81.9%)	(99.0-100%)	(97.7-99.8%)	(96.9-99.6%)
	Specificity		0.995	0.856	1	0.954	0.941	0.989
	(95% CI)		(97.4-100%)	(80.3-90.0%)	(98.3-100%)	(88.6-98.7%)	(86.8-98.1%)	(93.8-100%)

### Sheet: Table S3
Table S3: Sensitivity (SN) and specificity (SP) for each automated instrument for the clinical testing remnant sample cohort analyzed by demographic category. The cohort was selected such that 36.1% of samples were positive for HSV-1 IgG and 36.8% of samples were positive for HSV-2 IgG. The prevalence of HSV-1 or HSV-2 IgG in each demographic subset is provided in parentheses following the number…
	HSV-1 IgG						HSV-2 IgG
	Bio-Rad		DiaSorin		Roche		Bio-Rad		DiaSorin		Roche
	SN	SP	SN	SP	SN	SP	SN	SP	SN	SP	SN	SP
All Clinical Remnant Samples	0.871	0.982	0.948	0.904	0.859	0.987	0.919	0.988	0.854	0.945	0.961	0.997
n=979
(HSV-1+: 36.1%,
HSV-2+: 36.8%)
£45 years old	0.897	0.989	0.949	0.923	0.873	0.994	0.93	0.987	0.837	0.944	0.943	1
n=529* (29.9%, 24.6%)
>45 years old	0.85	0.972	0.948	0.876	0.847	0.975	0.912	0.991	0.864	0.945	0.971	0.99
n=450
(43.3%, 51.1%)
Men	0.823	0.985	0.92	0.901	0.809	0.985	0.877	0.988	0.799	0.944	0.954	0.994
n=505*
(32.7%, 32.7%)
Women	0.913	0.979	0.973	0.907	0.902	0.989	0.953	0.989	0.902	0.946	0.967	1
n=474
(39.7%, 41.1%)
Hispanic or Non-White	0.912	0.972	0.964	0.876	0.88	0.986	0.917	0.981	0.892	0.926	0.965	0.994
n=287
(48.4%, 42.5%)
White, Non-Hispanic	0.825	0.986	0.931	0.926	0.838	0.988	0.911	0.993	0.823	0.954	0.965	0.998
n=630*
(30.3%, 34.3%)
