## Supplemental Data 2 - Linearity for "Performance characteristics of highly automated HSV-1 and HSV-2 IgG testing"

### Sheet: Sheet1
Sample	Rep	Company	Instrument	Assay	Dilution	RLU	Index	OutsideAMR
1238	1	DiaSorin	DiaSorin	HSV-1	1	1.05709e+06	54.15	FALSE
1238	2	DiaSorin	DiaSorin	HSV-1	1	1.05709e+06	54.15	FALSE
1238	1	DiaSorin	DiaSorin	HSV-1	0.5	915974	46.8	FALSE
1238	2	DiaSorin	DiaSorin	HSV-1	0.5	907063	46.4	FALSE
1238	1	DiaSorin	DiaSorin	HSV-1	0.25	463406	23.9	FALSE
1238	2	DiaSorin	DiaSorin	HSV-1	0.25	556607	28.5	FALSE
1238	1	DiaSorin	DiaSorin	HSV-1	0.125	254249	13	FALSE
1238	2	DiaSorin	DiaSorin	HSV-1	0.125	249246	12.8	FALSE
1238	1	DiaSorin	DiaSorin	HSV-1	0.0625	145129	7.46	FALSE
1238	2	DiaSorin	DiaSorin	HSV-1	0.0625	119915	6.18	FALSE
1238	1	DiaSorin	DiaSorin	HSV-1	0.03125	48626	2.53	FALSE
1238	2	DiaSorin	DiaSorin	HSV-1	0.03125	55732	2.88	FALSE
1238	1	DiaSorin	DiaSorin	HSV-1	0.015625	19659	1.03	FALSE
1238	2	DiaSorin	DiaSorin	HSV-1	0.015625	21440	1.12	FALSE
1238	1	DiaSorin	DiaSorin	HSV-1	0.0078125	8442	0.448	FALSE
1238	2	DiaSorin	DiaSorin	HSV-1	0.0078125	8661	0.459	FALSE
1238	1	DiaSorin	DiaSorin	HSV-1	0.00390625	4206	0.224	FALSE
1238	2	DiaSorin	DiaSorin	HSV-1	0.00390625	3774	0.203	FALSE
1238	1	DiaSorin	DiaSorin	HSV-1	0.00195312	2155	0.117	FALSE
1238	2	DiaSorin	DiaSorin	HSV-1	0.00195312	2343	0.127	FALSE
1238	1	DiaSorin	DiaSorin	HSV-1	0.000976562	1819	0.0996	FALSE
1238	2	DiaSorin	DiaSorin	HSV-1	0.000976562	1919	0.104	FALSE
1191	1	DiaSorin	DiaSorin	HSV-2	1	467918	>23.6	TRUE
1191	2	DiaSorin	DiaSorin	HSV-2	1	467918	>23.6	TRUE
1191	1	DiaSorin	DiaSorin	HSV-2	0.5	280930	>23.6	TRUE
1191	2	DiaSorin	DiaSorin	HSV-2	0.5	252737	21.2	FALSE
1191	1	DiaSorin	DiaSorin	HSV-2	0.25	137867	11.8	FALSE
1191	2	DiaSorin	DiaSorin	HSV-2	0.25	124642	10.7	FALSE
1191	1	DiaSorin	DiaSorin	HSV-2	0.125	64745	5.66	FALSE
1191	2	DiaSorin	DiaSorin	HSV-2	0.125	69068	5.99	FALSE
1191	1	DiaSorin	DiaSorin	HSV-2	0.0625	23592	2.12	FALSE
1191	2	DiaSorin	DiaSorin	HSV-2	0.0625	23453	2.11	FALSE
1191	1	DiaSorin	DiaSorin	HSV-2	0.03125	8452	0.783	FALSE
1191	2	DiaSorin	DiaSorin	HSV-2	0.03125	8327	0.771	FALSE
1191	1	DiaSorin	DiaSorin	HSV-2	0.015625	3200	0.3	FALSE
1191	2	DiaSorin	DiaSorin	HSV-2	0.015625	3426	0.321	FALSE
1191	1	DiaSorin	DiaSorin	HSV-2	0.0078125	1586	0.153	FALSE
1191	2	DiaSorin	DiaSorin	HSV-2	0.0078125	1639	0.158	FALSE
1191	1	DiaSorin	DiaSorin	HSV-2	0.00390625	1119	0.11	FALSE
1191	2	DiaSorin	DiaSorin	HSV-2	0.00390625	1174	0.115	FALSE
2008-32	1	Roche	Roche-87Z516	HSV-1	1		137.8	FALSE
2008-32	1	Roche	Roche-87Z516	HSV-1	0.5		70.73	FALSE
2008-32	1	Roche	Roche-87Z516	HSV-1	0.25		35.06	FALSE
2008-32	1	Roche	Roche-87Z516	HSV-1	0.125		16.98	FALSE
2008-32	1	Roche	Roche-87Z516	HSV-1	0.0625		8.52	FALSE
2008-32	1	Roche	Roche-87Z516	HSV-1	0.03125		4.38	FALSE
2008-32	1	Roche	Roche-87Z516	HSV-1	0.015625		2.23	FALSE
2008-32	2	Roche	Roche-87Z516	HSV-1	1		140.2	FALSE
2008-32	2	Roche	Roche-87Z516	HSV-1	0.5		69.91	FALSE
2008-32	2	Roche	Roche-87Z516	HSV-1	0.25		35.07	FALSE
2008-32	2	Roche	Roche-87Z516	HSV-1	0.125		17.39	FALSE
2008-32	2	Roche	Roche-87Z516	HSV-1	0.0625		8.64	FALSE
2008-32	2	Roche	Roche-87Z516	HSV-1	0.03125		4.39	FALSE
2008-32	2	Roche	Roche-87Z516	HSV-1	0.015625		2.22	FALSE
2013-363	1	Roche	Roche-87Z516	HSV-1	1		14.37	FALSE
2013-363	1	Roche	Roche-87Z516	HSV-1	0.5		7.31	FALSE
2013-363	1	Roche	Roche-87Z516	HSV-1	0.25		3.59	FALSE
2013-363	1	Roche	Roche-87Z516	HSV-1	0.125		1.83	FALSE
2013-363	1	Roche	Roche-87Z516	HSV-1	0.0625		0.943	FALSE
2013-363	1	Roche	Roche-87Z516	HSV-1	0.03125		0.495	FALSE
2013-363	1	Roche	Roche-87Z516	HSV-1	0.015625		0.273	FALSE
2013-363	2	Roche	Roche-87Z516	HSV-1	1		14.59	FALSE
2013-363	2	Roche	Roche-87Z516	HSV-1	0.5		7.14	FALSE
2013-363	2	Roche	Roche-87Z516	HSV-1	0.25		3.52	FALSE
2013-363	2	Roche	Roche-87Z516	HSV-1	0.125		1.79	FALSE
2013-363	2	Roche	Roche-87Z516	HSV-1	0.0625		0.909	FALSE
2013-363	2	Roche	Roche-87Z516	HSV-1	0.03125		0.478	FALSE
2013-363	2	Roche	Roche-87Z516	HSV-1	0.015625		0.272	FALSE
2008-32	1	Roche	Roche-87Z517	HSV-1	1		142.5	FALSE
2008-32	1	Roche	Roche-87Z517	HSV-1	0.5		72.12	FALSE
2008-32	1	Roche	Roche-87Z517	HSV-1	0.25		36.59	FALSE
2008-32	1	Roche	Roche-87Z517	HSV-1	0.125		18.13	FALSE
2008-32	1	Roche	Roche-87Z517	HSV-1	0.0625		9.05	FALSE
2008-32	1	Roche	Roche-87Z517	HSV-1	0.03125		4.55	FALSE
2008-32	1	Roche	Roche-87Z517	HSV-1	0.015625		2.29	FALSE
2008-32	1	Roche	Roche-87Z517	HSV-1	0.0078125		1.14	FALSE
2008-32	1	Roche	Roche-87Z517	HSV-1	0.00390625		0.6	FALSE
2008-32	1	Roche	Roche-87Z517	HSV-1	0.00195312		0.328	FALSE
2008-32	1	Roche	Roche-87Z517	HSV-1	0.000976562		0.186	FALSE
2008-32	1	Roche	Roche-87Z517	HSV-1	0.000488281		0.108	FALSE
2008-32	2	Roche	Roche-87Z517	HSV-1	1		142.9	FALSE
2008-32	2	Roche	Roche-87Z517	HSV-1	0.5		72.8	FALSE
2008-32	2	Roche	Roche-87Z517	HSV-1	0.25		36.05	FALSE
2008-32	2	Roche	Roche-87Z517	HSV-1	0.125		18.04	FALSE
2008-32	2	Roche	Roche-87Z517	HSV-1	0.0625		9.12	FALSE
2008-32	2	Roche	Roche-87Z517	HSV-1	0.03125		4.59	FALSE
2008-32	2	Roche	Roche-87Z517	HSV-1	0.015625		2.31	FALSE
2008-32	2	Roche	Roche-87Z517	HSV-1	0.0078125		1.15	FALSE
2008-32	2	Roche	Roche-87Z517	HSV-1	0.00390625		0.61	FALSE
2008-32	2	Roche	Roche-87Z517	HSV-1	0.00195312		0.329	FALSE
2008-32	2	Roche	Roche-87Z517	HSV-1	0.000976562		0.175	FALSE
2008-32	2	Roche	Roche-87Z517	HSV-1	0.000488281		0.11	FALSE
2013-363	1	Roche	Roche-87Z516	HSV-2	1		380.7	FALSE
2013-363	1	Roche	Roche-87Z516	HSV-2	0.5		214.4	FALSE
2013-363	1	Roche	Roche-87Z516	HSV-2	0.25		113	FALSE
2013-363	1	Roche	Roche-87Z516	HSV-2	0.125		56.39	FALSE
2013-363	1	Roche	Roche-87Z516	HSV-2	0.0625		28.94	FALSE
2013-363	1	Roche	Roche-87Z516	HSV-2	0.03125		14.5	FALSE
2013-363	1	Roche	Roche-87Z516	HSV-2	0.015625		7.38	FALSE
2013-363	1	Roche	Roche-87Z516	HSV-2	0.0078125		3.82	FALSE
2013-363	1	Roche	Roche-87Z516	HSV-2	0.00390625		1.96	FALSE
2013-363	1	Roche	Roche-87Z516	HSV-2	0.00195312		1.05	FALSE
2013-363	1	Roche	Roche-87Z516	HSV-2	0.000976562		0.608	FALSE
2013-363	1	Roche	Roche-87Z516	HSV-2	0.000488281		0.355	FALSE
2013-363	1	Roche	Roche-87Z516	HSV-2	0.000244141		0.238	FALSE
2013-363	1	Roche	Roche-87Z516	HSV-2	0.00012207		0.181	FALSE
2013-363	1	Roche	Roche-87Z516	HSV-2	6.10352e-05		0.15	FALSE
2013-363	2	Roche	Roche-87Z516	HSV-2	1		375.8	FALSE
2013-363	2	Roche	Roche-87Z516	HSV-2	0.5		216.3	FALSE
2013-363	2	Roche	Roche-87Z516	HSV-2	0.25		112.2	FALSE
2013-363	2	Roche	Roche-87Z516	HSV-2	0.125		55.87	FALSE
2013-363	2	Roche	Roche-87Z516	HSV-2	0.0625		28.62	FALSE
2013-363	2	Roche	Roche-87Z516	HSV-2	0.03125		14.6	FALSE
2013-363	2	Roche	Roche-87Z516	HSV-2	0.015625		7.44	FALSE
2013-363	2	Roche	Roche-87Z516	HSV-2	0.0078125		3.83	FALSE
2013-363	2	Roche	Roche-87Z516	HSV-2	0.00390625		1.96	FALSE
2013-363	2	Roche	Roche-87Z516	HSV-2	0.00195312		1.06	FALSE
2013-363	2	Roche	Roche-87Z516	HSV-2	0.000976562		0.6	FALSE
2013-363	2	Roche	Roche-87Z516	HSV-2	0.000488281		0.36	FALSE
2013-363	2	Roche	Roche-87Z516	HSV-2	0.000244141		0.242	FALSE
2013-363	2	Roche	Roche-87Z516	HSV-2	0.00012207		0.179	FALSE
2013-363	2	Roche	Roche-87Z516	HSV-2	6.10352e-05		0.15	FALSE
2013-363	1	Roche	Roche-87Z517	HSV-2	1		324.9	FALSE
2013-363	1	Roche	Roche-87Z517	HSV-2	0.5		198	FALSE
2013-363	1	Roche	Roche-87Z517	HSV-2	0.25		105.2	FALSE
2013-363	1	Roche	Roche-87Z517	HSV-2	0.125		53.99	FALSE
2013-363	1	Roche	Roche-87Z517	HSV-2	0.0625		28.16	FALSE
2013-363	1	Roche	Roche-87Z517	HSV-2	0.03125		13.66	FALSE
2013-363	1	Roche	Roche-87Z517	HSV-2	0.015625		6.77	FALSE
2013-363	1	Roche	Roche-87Z517	HSV-2	0.0078125		2.74	FALSE
2013-363	1	Roche	Roche-87Z517	HSV-2	0.00390625		1.67	FALSE
2013-363	1	Roche	Roche-87Z517	HSV-2	0.00195312		0.922	FALSE
2013-363	1	Roche	Roche-87Z517	HSV-2	0.000976562		0.494	FALSE
2013-363	1	Roche	Roche-87Z517	HSV-2	0.000488281		0.28	FALSE
2013-363	1	Roche	Roche-87Z517	HSV-2	0.000244141		0.189	FALSE
2013-363	1	Roche	Roche-87Z517	HSV-2	0.00012207		0.129	FALSE
2013-363	1	Roche	Roche-87Z517	HSV-2	6.10352e-05		0.128	FALSE
2013-363	2	Roche	Roche-87Z517	HSV-2	1		311.4	FALSE
2013-363	2	Roche	Roche-87Z517	HSV-2	0.5		196.2	FALSE
2013-363	2	Roche	Roche-87Z517	HSV-2	0.25		101.9	FALSE
2013-363	2	Roche	Roche-87Z517	HSV-2	0.125		52.35	FALSE
2013-363	2	Roche	Roche-87Z517	HSV-2	0.0625		26.17	FALSE
2013-363	2	Roche	Roche-87Z517	HSV-2	0.03125		11.49	FALSE
2013-363	2	Roche	Roche-87Z517	HSV-2	0.015625		6.32	FALSE
2013-363	2	Roche	Roche-87Z517	HSV-2	0.0078125		3.34	FALSE
2013-363	2	Roche	Roche-87Z517	HSV-2	0.00390625		1.72	FALSE
2013-363	2	Roche	Roche-87Z517	HSV-2	0.00195312		0.877	FALSE
2013-363	2	Roche	Roche-87Z517	HSV-2	0.000976562		0.42	FALSE
2013-363	2	Roche	Roche-87Z517	HSV-2	0.000488281		0.265	FALSE
2013-363	2	Roche	Roche-87Z517	HSV-2	0.000244141		0.173	FALSE
2013-363	2	Roche	Roche-87Z517	HSV-2	0.00012207		0.136	FALSE
2013-363	2	Roche	Roche-87Z517	HSV-2	6.10352e-05		0.131	FALSE
2014-330	1	Bio-Rad	Bio-Rad	HSV-1	1		7.8	FALSE
2014-330	1	Bio-Rad	Bio-Rad	HSV-2	1		>8.0	TRUE
2014-330	1	Bio-Rad	Bio-Rad	HSV-1	0.5		4.6	FALSE
2014-330	1	Bio-Rad	Bio-Rad	HSV-2	0.5		>8.0	TRUE
2014-330	1	Bio-Rad	Bio-Rad	HSV-1	0.25		2.7	FALSE
2014-330	1	Bio-Rad	Bio-Rad	HSV-2	0.25		>8.0	TRUE
2014-330	1	Bio-Rad	Bio-Rad	HSV-1	0.166667		1.7	FALSE
2014-330	1	Bio-Rad	Bio-Rad	HSV-2	0.166667		6.8	FALSE
2014-330	1	Bio-Rad	Bio-Rad	HSV-1	0.125		1.3	FALSE
2014-330	1	Bio-Rad	Bio-Rad	HSV-2	0.125		5.3	FALSE
2014-330	1	Bio-Rad	Bio-Rad	HSV-1	0.0625		0.6	FALSE
2014-330	1	Bio-Rad	Bio-Rad	HSV-2	0.0625		3.2	FALSE
2014-330	1	Bio-Rad	Bio-Rad	HSV-1	0.03125		0.3	FALSE
2014-330	1	Bio-Rad	Bio-Rad	HSV-2	0.03125		1.4	FALSE
2014-330	1	Bio-Rad	Bio-Rad	HSV-1	0.015625		0.2	FALSE
2014-330	1	Bio-Rad	Bio-Rad	HSV-2	0.015625		0.7	FALSE
2014-330	1	Bio-Rad	Bio-Rad	HSV-1	0.0078125		<0.2	TRUE
2014-330	1	Bio-Rad	Bio-Rad	HSV-2	0.0078125		0.4	FALSE
2014-330	1	Bio-Rad	Bio-Rad	HSV-1	0.00390625		<0.2	TRUE
2014-330	1	Bio-Rad	Bio-Rad	HSV-2	0.00390625		0.2	FALSE
2014-330	1	Bio-Rad	Bio-Rad	HSV-1	0.00195312		<0.2	TRUE
2014-330	1	Bio-Rad	Bio-Rad	HSV-2	0.00195312		<0.2	TRUE
2014-330	2	Bio-Rad	Bio-Rad	HSV-1	1		7.8	FALSE
2014-330	2	Bio-Rad	Bio-Rad	HSV-2	1		>8.0	TRUE
2014-330	2	Bio-Rad	Bio-Rad	HSV-1	0.5		4.6	FALSE
2014-330	2	Bio-Rad	Bio-Rad	HSV-2	0.5		>8.0	TRUE
2014-330	2	Bio-Rad	Bio-Rad	HSV-1	0.25		2.8	FALSE
2014-330	2	Bio-Rad	Bio-Rad	HSV-2	0.25		>8.0	TRUE
2014-330	2	Bio-Rad	Bio-Rad	HSV-1	0.166667		1.8	FALSE
2014-330	2	Bio-Rad	Bio-Rad	HSV-2	0.166667		6.9	FALSE
2014-330	2	Bio-Rad	Bio-Rad	HSV-1	0.125		1.4	FALSE
2014-330	2	Bio-Rad	Bio-Rad	HSV-2	0.125		5.7	FALSE
2014-330	2	Bio-Rad	Bio-Rad	HSV-1	0.0625		0.6	FALSE
2014-330	2	Bio-Rad	Bio-Rad	HSV-2	0.0625		3.1	FALSE
2014-330	2	Bio-Rad	Bio-Rad	HSV-1	0.03125		0.4	FALSE
2014-330	2	Bio-Rad	Bio-Rad	HSV-2	0.03125		1.6	FALSE
2014-330	2	Bio-Rad	Bio-Rad	HSV-1	0.015625		0.2	FALSE
2014-330	2	Bio-Rad	Bio-Rad	HSV-2	0.015625		0.8	FALSE
2014-330	2	Bio-Rad	Bio-Rad	HSV-1	0.0078125		<0.2	TRUE
2014-330	2	Bio-Rad	Bio-Rad	HSV-2	0.0078125		0.4	FALSE
2014-330	2	Bio-Rad	Bio-Rad	HSV-1	0.00390625		<0.2	TRUE
2014-330	2	Bio-Rad	Bio-Rad	HSV-2	0.00390625		0.2	FALSE
2014-330	2	Bio-Rad	Bio-Rad	HSV-1	0.00195312		<0.2	TRUE
2014-330	2	Bio-Rad	Bio-Rad	HSV-2	0.00195312		<0.2	TRUE
